# Whole genome sequence analysis of *Salmonella* Typhi in Papua New Guinea reveals an established population of genotype 2.1.7 sensitive to antimicrobials

**DOI:** 10.1101/2021.09.27.21264209

**Authors:** Zoe A. Dyson, Elisheba Malau, Paul F. Horwood, Rebecca Ford, Valentine Siba, Mition Yoannes, William Pomat, Megan Passey, Louise M. Judd, Danielle J. Ingle, Deborah A. Williamson, Gordon Dougan, Andrew R. Greenhill, Kathryn E. Holt

## Abstract

**Background:** Typhoid fever, a systemic infection caused by *Salmonella enterica* serovar Typhi, remains a considerable public health threat in impoverished regions within many low- and middle-income settings. However, we still lack a detailed understanding of the emergence, population structure, molecular mechanisms of antimicrobial resistance (AMR), and transmission dynamics of *S*. Typhi across many settings, particularly throughout the Asia-Pacific islands. Here we present a comprehensive whole genome sequence (WGS) based overview of *S*. Typhi populations circulating in Papua New Guinea (PNG) over 30 years.

**Principle findings:** Bioinformatic analysis of 86 *S*. Typhi isolates collected between 1980-2010 demonstrated that the population structure of PNG is dominated by a single genotype (2.1.7) that appears to have emerged in the Indonesian archipelago in the mid-twentieth century with very limited evidence of inter-country transmission. Genotypic and phenotypic data demonstrated that the PNG *S*. Typhi population appears to be susceptible to former first line drugs for treating typhoid fever (chloramphenicol, ampicillin and co-trimoxazole), as well as fluoroquinolones, third generation cephalosporins, and macrolides. PNG genotype 2.1.7 was genetically conserved, with very few deletions, and no evidence of plasmid or prophage acquisition. Genetic variation among this population was attributed to either single point mutations, or homologous recombination adjacent to repetitive ribosomal RNA operons.

**Significance:** Antimicrobials remain an effective option for the treatment of typhoid fever in PNG, along with other intervention strategies including improvements to water, sanitation and hygiene (WaSH) related infrastructure and potentially the introduction of Vi-conjugate vaccines. However, continued genomic surveillance is warranted to monitor for the emergence of AMR within local populations, or the introduction of AMR associated genotypes of *S*. Typhi in this setting.

**Author Summary:** Typhoid fever, caused by *Salmonella enterica* serovar Typhi, is a systemic infection common to many low- to middle-income settings. While the population structure of *S*. Typhi has been genetically characterised using whole genome sequencing in many endemic countries throughout Sub-Saharan Africa and South Asia, we are still lacking a detailed understanding for many regions including those among the Asia-Pacific islands. Genomic surveillance of isolates spanning 30 years demonstrated a population structure of *S*. Typhi in Papua New Guinea (PNG) dominated by a single genotype (2.1.7) that emerged in the mid-twentieth century, is genetically homogeneous, and sensitive to a wide range of antibiotics commonly used in the treatment of typhoid. There was little evidence of inter-country transmission and the setting appeared free of *S*. Typhi genotypes commonly associated with AMR e.g. H58 (genotype 4.3.1). These data suggest that former first line drugs (chloramphenicol, ampicillin and co-trimoxazole), fluoroquinolones, third generation cephalosporins and macrolides all remain viable options for controlling typhoid in addition to the introduction of Vi-conjugate vaccines and improvements to water, sanitation and hygiene (WaSH) related infrastructure. Routine molecular surveillance is necessary to monitor for introduced or emerging AMR to inform treatment guidelines and intervention strategies.
