## Supplementary material for "Whole genome sequence analysis of *Salmonella* Typhi in Papua New Guinea reveals an established population of genotype 2.1.7 sensitive to antimicrobials": S1 Table

### Sheet: context_and_lineages
Tree_ID	Lab_ID	Read_accession	Assembly_accession	Country	Year	PNG_travel_local	PNG_sample_type	Included_in_phylogenetic_trees	Genotype	PNG_217_lineage	AMR_genes_and_mutations	Phage_type	Publication	Chloramphenicol	Ampicillin	Sulfamethoxazole	Trimethoprim	Nalidixic_Acid	Ciprofloxacin	Cefotaxime	Tetracycline	Kanamycin	Gentamicin	Spectinomycin
10349_1_3	ERL022464	ERS248917	-	Western_Asia	2002	-	-	Yes	2.1.2	Non-2.1.7	-	D2	Wong et al. 2016	-	-	-	-	-	-	-	-	-	-	-
10349_1_2	ERL022463	ERS248916	-	Western_Asia	2002	-	-	Yes	2.1.4	Non-2.1.7	-	D2	Wong et al. 2016	-	-	-	-	-	-	-	-	-	-	-
10425_1_82	ty2-111	ERS325413	-	Vietnam	1994	-	-	Yes	2.1.7	Undefined	-	-	Wong et al. 2016	-	-	-	-	-	-	-	-	-	-	-
10425_1_10	M223	ERS325151	-	Unknown	1939	-	-	Yes	2.1.7	Undefined	-	-	Wong et al. 2016	-	-	-	-	-	-	-	-	-	-	-
10541_2_8	MDUST178	ERS326278	-	Timor-Leste	2011	-	Stool	Yes	2.1	Non-2.1.7	-	D2	Wong et al. 2016	-	-	-	-	-	-	-	-	-	-	-
25580_8_5	UJ 6A	ERS2071039	-	Papua New Guinea	1997	local	Blood	Yes	2.1.7.1	Lineage 1	-	-	This study	-	-	-	-	-	-	-	-	-	-	-
25580_8_35	YB 352	ERS2071069	-	Papua New Guinea	2009-2010	local	Blood	Yes	2.1.7.1	Lineage 1	-	-	This study	-	-	-	-	-	-	-	-	-	-	-
25580_8_26	ST 1718G	ERS2071073	-	Papua New Guinea	1992	local	Stool	Yes	2.1.7.1	Lineage 1	-	-	This study	-	-	-	-	-	-	-	-	-	-	-
25580_8_21	YB 366	ERS2071063	-	Papua New Guinea	2009-2010	local	Blood	Yes	2.1.7.1	Lineage 1	-	-	This study	-	-	-	-	-	-	-	-	-	-	-
25580_8_20	ST 17056A	ERS2071022	-	Papua New Guinea	1994	local	Blood	Yes	2.1.7.1	Lineage 1	-	-	This study	-	-	-	-	-	-	-	-	-	-	-
25580_8_15	ST 7833G	ERS2071075	-	Papua New Guinea	1993	local	Stool	Yes	2.1.7.1	Lineage 1	-	-	This study	-	-	-	-	-	-	-	-	-	-	-
25580_8_11	TS 850A	ERS2071057	-	Papua New Guinea	1995	local	Blood	Yes	2.1.7.1	Lineage 1	-	-	This study	-	-	-	-	-	-	-	-	-	-	-
25499_1_9	ST 17566A	ERS2071023	-	Papua New Guinea	1994	local	Blood	Yes	2.1.7.1	Lineage 1	-	-	This study	-	-	-	-	-	-	-	-	-	-	-
25499_1_8	ST 10097A	ERS2071021	-	Papua New Guinea	1993	local	Blood	Yes	2.1.7.1	Lineage 1	-	-	This study	-	-	-	-	-	-	-	-	-	-	-
25499_1_40	ST 76A	ERS2071078	-	Papua New Guinea	1992	local	Blood	Yes	2.1.7.1	Lineage 1	-	-	This study	-	-	-	-	-	-	-	-	-	-	-
25499_1_39	ST 3933G	ERS2071076	-	Papua New Guinea	1993	local	Stool	Yes	2.1.7.1	Lineage 1	-	-	This study	-	-	-	-	-	-	-	-	-	-	-
25499_1_38	ST 2288A	ERS2071074	-	Papua New Guinea	1992	local	Blood	Yes	2.1.7.1	Lineage 1	-	-	This study	-	-	-	-	-	-	-	-	-	-	-
25499_1_37	ST 64G	ERS2071072	-	Papua New Guinea	1992	local	Stool	Yes	2.1.7.1	Lineage 1	-	-	This study	-	-	-	-	-	-	-	-	-	-	-
25499_1_36	YB 559	ERS2071066	-	Papua New Guinea	2009-2010	local	Blood	Yes	2.1.7.1	Lineage 1	-	-	This study	-	-	-	-	-	-	-	-	-	-	-
25499_1_35	YB 611	ERS2071064	-	Papua New Guinea	2009-2010	local	Blood	Yes	2.1.7.1	Lineage 1	-	-	This study	-	-	-	-	-	-	-	-	-	-	-
25499_1_34	UJ19A	ERS2071058	-	Papua New Guinea	1997	local	Blood	Yes	2.1.7.1	Lineage 1	-	-	This study	-	-	-	-	-	-	-	-	-	-	-
25499_1_32	TS 285A	ERS2071054	-	Papua New Guinea	1995	local	Blood	Yes	2.1.7.1	Lineage 1	-	-	This study	-	-	-	-	-	-	-	-	-	-	-
25499_1_30	UJ 185G	ERS2071020	-	Papua New Guinea	1997	local	Stool	Yes	2.1.7.1	Lineage 1	-	-	This study	-	-	-	-	-	-	-	-	-	-	-
25499_1_29	UJ 185A	ERS2071044	-	Papua New Guinea	1997	local	Blood	Yes	2.1.7.1	Lineage 1	-	-	This study	-	-	-	-	-	-	-	-	-	-	-
25499_1_28	UJ 208A	ERS2071043	-	Papua New Guinea	1997	local	Blood	Yes	2.1.7.1	Lineage 1	-	-	This study	-	-	-	-	-	-	-	-	-	-	-
25499_1_27	UJ 212A	ERS2071042	-	Papua New Guinea	1997	local	Blood	Yes	2.1.7.1	Lineage 1	-	-	This study	-	-	-	-	-	-	-	-	-	-	-
25499_1_26	UJ 6G	ERS2071041	-	Papua New Guinea	1997	local	Stool	Yes	2.1.7.1	Lineage 1	-	-	This study	-	-	-	-	-	-	-	-	-	-	-
25499_1_25	UJ 212G	ERS2071040	-	Papua New Guinea	1997	local	Stool	Yes	2.1.7.1	Lineage 1	-	-	This study	-	-	-	-	-	-	-	-	-	-	-
25499_1_24	UJ 5G	ERS2071038	-	Papua New Guinea	1997	local	Stool	Yes	2.1.7.1	Lineage 1	-	-	This study	-	-	-	-	-	-	-	-	-	-	-
25499_1_23	TS 876A	ERS2071037	-	Papua New Guinea	1996	local	Blood	Yes	2.1.7.1	Lineage 1	-	-	This study	-	-	-	-	-	-	-	-	-	-	-
25499_1_21	ST 13008G	ERS2071035	-	Papua New Guinea	1993	local	Stool	Yes	2.1.7.1	Lineage 1	-	-	This study	-	-	-	-	-	-	-	-	-	-	-
25499_1_19	ST 15034G	ERS2071033	-	Papua New Guinea	1994	local	Stool	Yes	2.1.7.1	Lineage 1	-	-	This study	-	-	-	-	-	-	-	-	-	-	-
25499_1_18	ST 16015G	ERS2071032	-	Papua New Guinea	1994	local	Stool	Yes	2.1.7.1	Lineage 1	-	-	This study	-	-	-	-	-	-	-	-	-	-	-
25499_1_16	ST 16451G	ERS2071030	-	Papua New Guinea	1994	local	Stool	Yes	2.1.7.1	Lineage 1	-	-	This study	-	-	-	-	-	-	-	-	-	-	-
25499_1_15	ST 10373G	ERS2071029	-	Papua New Guinea	1993	local	Stool	Yes	2.1.7.1	Lineage 1	-	-	This study	-	-	-	-	-	-	-	-	-	-	-
25499_1_13	ST 19024A	ERS2071027	-	Papua New Guinea	1994	local	Blood	Yes	2.1.7.1	Lineage 1	-	-	This study	-	-	-	-	-	-	-	-	-	-	-
25499_1_12	ST 17056G	ERS2071026	-	Papua New Guinea	1994	local	Stool	Yes	2.1.7.1	Lineage 1	-	-	This study	-	-	-	-	-	-	-	-	-	-	-
25499_1_11	ST 11789A	ERS2071025	-	Papua New Guinea	1994	local	Blood	Yes	2.1.7.1	Lineage 1	-	-	This study	-	-	-	-	-	-	-	-	-	-	-
25580_8_37	TS 28A	ERS2071053	-	Papua New Guinea	1994	local	Blood	Yes	2.1.7.2	Lineage 2	-	-	This study	-	-	-	-	-	-	-	-	-	-	-
25580_8_14	UJ 409A	ERS2071046	-	Papua New Guinea	1998	local	Blood	Yes	2.1.7.2	Lineage 2	-	-	This study	-	-	-	-	-	-	-	-	-	-	-
25499_1_33	TS 797A	ERS2071055	-	Papua New Guinea	1995	local	Blood	Yes	2.1.7.2	Lineage 2	-	-	This study	-	-	-	-	-	-	-	-	-	-	-
25499_1_31	UJ 164A	ERS2071045	-	Papua New Guinea	1997	local	Blood	Yes	2.1.7.2	Lineage 2	-	-	This study	-	-	-	-	-	-	-	-	-	-	-
25499_1_22	TS 185A	ERS2071036	-	Papua New Guinea	1995	local	Blood	Yes	2.1.7.2	Lineage 2	-	-	This study	-	-	-	-	-	-	-	-	-	-	-
25499_1_17	ST 18652A	ERS2071031	-	Papua New Guinea	1994	local	Blood	Yes	2.1.7.2	Lineage 2	-	-	This study	-	-	-	-	-	-	-	-	-	-	-
25499_1_14	ST 18820A	ERS2071028	-	Papua New Guinea	1994	local	Blood	Yes	2.1.7.2	Lineage 2	-	-	This study	-	-	-	-	-	-	-	-	-	-	-
25499_1_10	ST 19027G	ERS2071024	-	Papua New Guinea	1994	local	Stool	Yes	2.1.7.2	Lineage 2	-	-	This study	-	-	-	-	-	-	-	-	-	-	-
10562_2_54	MDUST353	ERS326453	-	Papua New Guinea	1986	travel	Blood	Yes	4.1	Non-2.1.7	-	E1b	Wong et al. 2016	S	S	S	S	S	-	-	S	S	S	S
10562_2_45	MDUST302	ERS326402	-	Papua New Guinea	1980	travel	Unknown	Yes	4.1	Non-2.1.7	-	E1	Wong et al. 2016	S	S	S	S	S	-	-	S	S	S	S
10562_2_56	MDUST359	ERS326459	-	Papua New Guinea	1996	travel	Blood	Yes	2.1.7.1	Lineage 1	-	D2	Wong et al. 2016	S	S	S	S	S	S	-	S	S	S	S
10562_2_49	MDUST338	ERS326438	-	Papua New Guinea	1993	travel	Blood	Yes	2.1.7.1	Lineage 1	-	D2	Wong et al. 2016	S	S	S	S	S	-	-	S	S	S	S
10562_2_43	MDUST275	ERS326375	-	Papua New Guinea	1992	travel	Stool	Yes	2.1.7.1	Lineage 1	-	D2	Wong et al. 2016	-	-	-	-	-	-	-	-	-	-	-
10541_2_56	MDUST360	ERS326460	-	Papua New Guinea	1998	travel	Stool	Yes	2.1.7.1	Lineage 1	-	D2	Wong et al. 2016	S	S	S	S	S	S	-	S	S	S	S
10541_2_55	MDUST356	ERS326456	-	Papua New Guinea	1994	travel	Blood	Yes	2.1.7.1	Lineage 1	-	D2	Wong et al. 2016	S	S	S	S	S	S	-	S	S	S	S
10541_2_47	MDUST333	ERS326433	-	Papua New Guinea	1992	travel	Blood	Yes	2.1.7.1	Lineage 1	-	D2	Wong et al. 2016	-	-	-	-	-	-	-	-	-	-	-
10541_2_45	MDUST329	ERS326429	-	Papua New Guinea	1992	travel	Blood	Yes	2.1.7.1	Lineage 1	-	D2	Wong et al. 2016	S	S	S	S	S	-	-	S	S	S	S
10541_2_31	MDUST305	ERS326405	TBA	Papua New Guinea	1990	travel	Blood	Yes	2.1.7.1	Lineage 1	-	D2	Wong et al. 2016	S	S	S	S	S	-	-	S	S	S	S
10541_2_30	MDUST304	ERS326404	-	Papua New Guinea	1990	travel	Stool	Yes	2.1.7.1	Lineage 1	-	D2	Wong et al. 2016	S	S	S	S	S	-	-	S	S	S	S
10541_2_27	MDUST293	ERS326393	-	Papua New Guinea	2009	travel	Stool	Yes	2.1.7.1	Lineage 1	-	D2	Wong et al. 2016	S	S	S	S	S	S	S	S	S	S	S
10541_2_24	MDUST281	ERS326381	-	Papua New Guinea	2002	travel	Blood	Yes	2.1.7.1	Lineage 1	-	D2	Wong et al. 2016	S	S	S	S	S	S	S	S	S	S	S
10541_2_22	MDUST277	ERS326377	-	Papua New Guinea	2001	travel	Blood	Yes	2.1.7.1	Lineage 1	-	D2	Wong et al. 2016	S	S	S	S	S	S	S	S	S	S	S
10541_2_1	MDUST107	ERS326207	-	Papua New Guinea	2007	travel	Blood	Yes	2.1.7.1	Lineage 1	-	D2	Wong et al. 2016	S	S	S	S	S	S	S	S	S	S	S
10493_1_72	MDUST331	ERS326431	-	Papua New Guinea	1992	travel	Blood	Yes	2.1.7.1	Lineage 1	-	D2	Wong et al. 2016	S	S	S	S	S	-	-	S	S	S	S
10493_1_68	MDUST313	ERS326413	-	Papua New Guinea	1994	travel	Blood	Yes	2.1.7.1	Lineage 1	-	D2	Wong et al. 2016	S	S	S	S	S	-	-	S	S	S	S
10493_1_66	MDUST300	ERS326400	-	Papua New Guinea	1998	travel	Stool	Yes	2.1.7.1	Lineage 1	-	D2	Wong et al. 2016	S	S	S	S	S	-	-	S	S	S	S
10493_1_62	MDUST296	ERS326396	-	Papua New Guinea	2010	travel	Blood	Yes	2.1.7.1	Lineage 1	-	D2	Wong et al. 2016	S	S	S	S	S	S	S	S	S	S	S
10493_1_58	MDUST288	ERS326388	-	Papua New Guinea	2007	travel	Blood	Yes	2.1.7.1	Lineage 1	-	D2	Wong et al. 2016	S	S	S	S	S	S	S	S	S	S	S
10493_1_57	MDUST287	ERS326387	-	Papua New Guinea	2007	travel	Blood	Yes	2.1.7.1	Lineage 1	-	D2	Wong et al. 2016	S	S	S	S	S	S	S	S	S	S	S
10493_1_53	MDUST279	ERS326379	-	Papua New Guinea	2002	travel	Blood	Yes	2.1.7.1	Lineage 1	-	D2	Wong et al. 2016	S	S	S	S	S	S	S	S	S	S	S
10493_1_52	MDUST278	ERS326378	-	Papua New Guinea	2001	travel	Blood	Yes	2.1.7.1	Lineage 1	-	D2	Wong et al. 2016	S	S	S	S	S	S	S	S	S	S	S
10493_1_2	MDUST109	ERS326209	-	Papua New Guinea	2007	travel	Blood	Yes	2.1.7.1	Lineage 1	-	D2	Wong et al. 2016	S	S	S	S	S	S	S	S	S	S	S
10492_1_69	MDUST364	ERS326464	-	Papua New Guinea	1999	travel	Stool	Yes	2.1.7.1	Lineage 1	-	D2	Wong et al. 2016	-	-	-	-	-	-	-	-	-	-	-
10492_1_68	MDUST363	ERS326463	-	Papua New Guinea	1998	travel	Blood	Yes	2.1.7.1	Lineage 1	-	D2	Wong et al. 2016	S	S	S	S	S	S	-	S	S	S	S
10492_1_67	MDUST362	ERS326462	-	Papua New Guinea	1998	travel	Blood	Yes	2.1.7.1	Lineage 1	-	D2	Wong et al. 2016	S	S	S	S	S	S	-	S	S	S	S
10492_1_66	MDUST361	ERS326461	-	Papua New Guinea	1998	travel	Stool	Yes	2.1.7.1	Lineage 1	-	D2	Wong et al. 2016	S	S	S	S	S	S	-	S	S	S	S
10492_1_65	MDUST355	ERS326455	-	Papua New Guinea	1994	travel	Blood	No	2.1.7.1	Lineage 1	-	D2	Wong et al. 2016	S	S	S	S	S	S	-	S	S	S	S
10492_1_61	MDUST328	ERS326428	-	Papua New Guinea	1992	travel	Blood	Yes	2.1.7.1	Lineage 1	-	D2	Wong et al. 2016	S	S	S	S	S	-	-	S	S	-	-
10492_1_48	MDUST256	ERS326356	-	Papua New Guinea	2010	travel	Blood	Yes	2.1.7.1	Lineage 1	-	D2	Wong et al. 2016	S	S	S	S	S	S	S	S	S	S	S
10492_1_47	MDUST255	ERS326355	TBA	Papua New Guinea	2010	travel	Blood	Yes	2.1.7.1	Lineage 1	-	D2	Wong et al. 2016	S	S	S	S	S	S	S	S	S	S	S
10492_1_35	MDUST229	ERS326329	-	Papua New Guinea	2010	travel	Blood	Yes	2.1.7.1	Lineage 1	-	D2	Wong et al. 2016	S	S	S	S	S	S	S	S	S	S	S
10492_1_34	MDUST226	ERS326326	-	Papua New Guinea	2010	travel	Blood	Yes	2.1.7.1	Lineage 1	-	D2	Wong et al. 2016	S	S	S	S	S	S	S	S	S	S	S
10492_1_2	MDUST115	ERS326215	-	Papua New Guinea	2009	travel	Stool	Yes	2.1.7.1	Lineage 1	-	D2	Wong et al. 2016	S	S	S	S	S	S	S	S	S	S	S
10562_2_55	MDUST357	ERS326457	-	Papua New Guinea	1994	travel	Blood	Yes	2.1.7.2	Lineage 2	-	D2	Wong et al. 2016	S	S	S	S	S	S	-	S	S	S	S
10541_2_53	MDUST345	ERS326445	-	Papua New Guinea	1985	travel	Unknown	Yes	2.1.7.2	Lineage 2	-	D2	Wong et al. 2016	S	S	S	S	S	-	-	S	S	S	S
10541_2_46	MDUST332	ERS326432	-	Papua New Guinea	1992	travel	Blood	Yes	2.1.7.2	Lineage 2	-	D2	Wong et al. 2016	-	-	-	-	-	-	-	-	-	-	-
10493_1_78	MDUST358	ERS326458	-	Papua New Guinea	1996	travel	Stool	Yes	2.1.7.2	Lineage 2	-	D2	Wong et al. 2016	S	S	S	S	S	S	-	S	S	S	S
10493_1_75	MDUST348	ERS326448	TBA	Papua New Guinea	1985	travel	Unknown	Yes	2.1.7.2	Lineage 2	-	D2	Wong et al. 2016	S	S	S	S	S	-	-	S	S	S	S
10493_1_71	MDUST330	ERS326430	-	Papua New Guinea	1992	travel	Blood	Yes	2.1.7.2	Lineage 2	-	D2	Wong et al. 2016	S	S	S	S	S	-	-	S	S	S	S
10493_1_65	MDUST299	ERS326399	-	Papua New Guinea	1998	travel	Blood	Yes	2.1.7.2	Lineage 2	-	D2	Wong et al. 2016	S	S	S	S	S	-	-	S	S	S	S
10493_1_64	MDUST298	ERS326398	-	Papua New Guinea	1998	travel	Blood	Yes	2.1.7.2	Lineage 2	-	D2	Wong et al. 2016	S	S	S	S	S	-	-	S	S	S	S
10493_1_51	MDUST276	ERS326376	-	Papua New Guinea	1994	travel	Stool	Yes	2.1.7.2	Lineage 2	-	D2	Wong et al. 2016	-	-	-	-	-	-	-	-	-	-	-
10492_1_56	MDUST274	ERS326374	-	Papua New Guinea	1996	travel	Blood	Yes	2.1.7.2	Lineage 2	-	D2	Wong et al. 2016	S	S	S	S	S	S	-	S	S	S	S
14555_2_91	PO_2031	ERS481229	-	Nigeria	2011	-	-	Yes	2.1	Non-2.1.7	-	-	International Typhoid Consortium et al. 2016	-	-	-	-	-	-	-	-	-	-	-
14555_2_73	PO_1346	ERS481198	-	Nigeria	2010	-	-	Yes	2.1	Non-2.1.7	-	-	International Typhoid Consortium et al. 2016	-	-	-	-	-	-	-	-	-	-	-
10562_2_72	MDUST384	ERS326484	-	Indonesia	2011	-	-	Yes	2.1	Non-2.1.7	-	D2	Wong et al. 2016	-	-	-	-	-	-	-	-	-	-	-
10493_1_47	MDUST246	ERS326346	-	Indonesia	2011	-	-	Yes	2.1	Non-2.1.7	-	D2	Wong et al. 2016	-	-	-	-	-	-	-	-	-	-	-
10492_1_57	MDUST295	ERS326395	-	Indonesia	2010	-	-	Yes	2.1	Non-2.1.7	-	D2	Wong et al. 2016	-	-	-	-	-	-	-	-	-	-	-
10060_5_18	A160	ERS223244	-	Indonesia	2006	-	-	Yes	2.1.1	Non-2.1.7	-	-	Wong et al. 2016	-	-	-	-	-	-	-	-	-	-	-
10060_5_15	A155	ERS223241	-	Indonesia	2006	-	-	Yes	2.1.1	Non-2.1.7	-	-	Wong et al. 2016	-	-	-	-	-	-	-	-	-	-	-
10060_5_11	A149	ERS223237	-	Indonesia	2006	-	-	Yes	2.1.1	Non-2.1.7	-	-	Wong et al. 2016	-	-	-	-	-	-	-	-	-	-	-
10349_1_4	ERL024120	ERS248918	-	Indonesia	2002	-	-	Yes	2.1.2	Non-2.1.7	-	D2	Wong et al. 2016	-	-	-	-	-	-	-	-	-	-	-
10071_3_76	A109	ERS223396	-	Indonesia	2004	-	-	Yes	2.1.3	Non-2.1.7	-	-	Wong et al. 2016	-	-	-	-	-	-	-	-	-	-	-
10060_5_9	A143	ERS223235	-	Indonesia	2008	-	-	Yes	2.1.3	Non-2.1.7	-	-	Wong et al. 2016	-	-	-	-	-	-	-	-	-	-	-
10060_5_22	A174	ERS223248	-	Indonesia	2011	-	-	Yes	2.1.3	Non-2.1.7	-	-	Wong et al. 2016	-	-	-	-	-	-	-	-	-	-	-
10493_1_42	MDUST222	ERS326322	-	Indonesia	2011	-	-	Yes	2.1.5	Non-2.1.7	-	D2	Wong et al. 2016	-	-	-	-	-	-	-	-	-	-	-
10492_1_49	MDUST257	ERS326357	-	Indonesia	2010	-	-	Yes	2.1.5	Non-2.1.7	-	D2	Wong et al. 2016	-	-	-	-	-	-	-	-	-	-	-
9953_5_49	A378	ERS223462	-	Indonesia	2008	-	-	Yes	2.1.6	Non-2.1.7	-	-	Wong et al. 2016	-	-	-	-	-	-	-	-	-	-	-
9953_5_40	A366	ERS223453	-	Indonesia	2009	-	-	Yes	2.1.6	Non-2.1.7	-	-	Wong et al. 2016	-	-	-	-	-	-	-	-	-	-	-
9953_5_29	A350	ERS223442	-	Indonesia	2010	-	-	Yes	2.1.6	Non-2.1.7	-	-	Wong et al. 2016	-	-	-	-	-	-	-	-	-	-	-
9953_5_19	A286	ERS223432	-	Indonesia	2010	-	-	Yes	2.1.6	Non-2.1.7	-	-	Wong et al. 2016	-	-	-	-	-	-	-	-	-	-	-
10562_2_76	MDUST395	ERS326495	-	Indonesia	2012	-	-	Yes	2.1.6	Non-2.1.7	-	D2	Wong et al. 2016	-	-	-	-	-	-	-	-	-	-	-
10060_5_55	A267	ERS223281	-	Indonesia	2008	-	-	Yes	2.1.6	Non-2.1.7	-	-	Wong et al. 2016	-	-	-	-	-	-	-	-	-	-	-
10060_5_50	A262	ERS223276	-	Indonesia	2010	-	-	Yes	2.1.6	Non-2.1.7	-	-	Wong et al. 2016	-	-	-	-	-	-	-	-	-	-	-
10060_5_49	A261	ERS223275	-	Indonesia	2009	-	-	Yes	2.1.6	Non-2.1.7	-	-	Wong et al. 2016	-	-	-	-	-	-	-	-	-	-	-
10060_5_42	A253	ERS223268	-	Indonesia	2009	-	-	Yes	2.1.6	Non-2.1.7	-	-	Wong et al. 2016	-	-	-	-	-	-	-	-	-	-	-
9953_5_54	A389	ERS223467	-	Indonesia	2006	-	-	Yes	2.1.8	Non-2.1.7	-	-	Wong et al. 2016	-	-	-	-	-	-	-	-	-	-	-
9953_5_44	A373	ERS223457	-	Indonesia	2008	-	-	Yes	2.1.8	Non-2.1.7	-	-	Wong et al. 2016	-	-	-	-	-	-	-	-	-	-	-
9953_5_27	A347	ERS223440	-	Indonesia	2007	-	-	Yes	2.1.8	Non-2.1.7	-	-	Wong et al. 2016	-	-	-	-	-	-	-	-	-	-	-
9953_5_2	A140	ERS223415	-	Indonesia	2010	-	-	Yes	2.1.8	Non-2.1.7	-	-	Wong et al. 2016	-	-	-	-	-	-	-	-	-	-	-
10071_3_85	A127	ERS223405	-	Indonesia	2011	-	-	Yes	2.1.8	Non-2.1.7	-	-	Wong et al. 2016	-	-	-	-	-	-	-	-	-	-	-
10060_5_13	A153	ERS223239	-	Indonesia	2010	-	-	Yes	2.1.8	Non-2.1.7	-	-	Wong et al. 2016	-	-	-	-	-	-	-	-	-	-	-
9953_5_57	A394	ERS223470	-	Indonesia	2007	-	-	Yes	2.1.9	Non-2.1.7	-	-	Wong et al. 2016	-	-	-	-	-	-	-	-	-	-	-
9953_5_52	A382	ERS223465	-	Indonesia	2009	-	-	Yes	2.1.9	Non-2.1.7	-	-	Wong et al. 2016	-	-	-	-	-	-	-	-	-	-	-
9953_5_48	A377	ERS223461	-	Indonesia	2010	-	-	Yes	2.1.9	Non-2.1.7	-	-	Wong et al. 2016	-	-	-	-	-	-	-	-	-	-	-
9953_5_46	A375	ERS223459	-	Indonesia	2005	-	-	Yes	2.1.9	Non-2.1.7	-	-	Wong et al. 2016	-	-	-	-	-	-	-	-	-	-	-
9953_5_41	A368	ERS223454	-	Indonesia	2009	-	-	Yes	2.1.9	Non-2.1.7	-	-	Wong et al. 2016	-	-	-	-	-	-	-	-	-	-	-
9953_5_39	A365	ERS223452	-	Indonesia	2007	-	-	Yes	2.1.9	Non-2.1.7	-	-	Wong et al. 2016	-	-	-	-	-	-	-	-	-	-	-
9953_5_33	A356	ERS223446	-	Indonesia	2010	-	-	Yes	2.1.9	Non-2.1.7	-	-	Wong et al. 2016	-	-	-	-	-	-	-	-	-	-	-
9953_5_28	A348	ERS223441	-	Indonesia	2012	-	-	Yes	2.1.9	Non-2.1.7	-	-	Wong et al. 2016	-	-	-	-	-	-	-	-	-	-	-
9953_5_22	A340	ERS223435	-	Indonesia	2010	-	-	Yes	2.1.9	Non-2.1.7	-	-	Wong et al. 2016	-	-	-	-	-	-	-	-	-	-	-
10071_3_74	A102	ERS223394	-	Indonesia	2005	-	-	Yes	2.1.9	Non-2.1.7	-	-	Wong et al. 2016	-	-	-	-	-	-	-	-	-	-	-
10060_5_21	A173	ERS223247	-	Indonesia	2009	-	-	Yes	2.1.9	Non-2.1.7	-	-	Wong et al. 2016	-	-	-	-	-	-	-	-	-	-	-
10060_5_14	A154	ERS223240	-	Indonesia	2009	-	-	Yes	2.1.9	Non-2.1.7	-	-	Wong et al. 2016	-	-	-	-	-	-	-	-	-	-	-
11642_2_45	H103400496	ERS362868	-	India	2010	-	-	Yes	2.1.7	Undefined	gyrB-S464F	-	Wong et al. 2016	-	-	-	-	-	-	-	-	-	-	-
11642_2_42	H103340602	ERS362866	-	India	2010	-	-	Yes	2.1.7	Undefined	gyrB-S464F	-	Wong et al. 2016	-	-	-	-	-	-	-	-	-	-	-
10349_1_41	ERL08758	ERS248955	-	India	2008	-	-	Yes	2.1.7	Undefined	gyrB-S464F	D2	Wong et al. 2016	-	-	-	-	-	-	-	-	-	-	-
10493_1_67	MDUST301	ERS326401	-	India	1988	-	-	Yes	2.1.7.1	Lineage 1	-	-	Wong et al. 2016	-	-	-	-	-	-	-	-	-	-	-

### Sheet: Sheet1
Lane_ID	PNG_sample_type
10349_1_3	-
10349_1_2	-
10425_1_82	-
10425_1_10	-
10541_2_8	Stool
25580_8_5	Blood
25580_8_35	Blood
25580_8_26	Stool
25580_8_21	Blood
25580_8_20	Blood
25580_8_15	Stool
25580_8_11	Blood
25499_1_9	Blood
25499_1_8	Blood
25499_1_40	Blood
25499_1_39	Stool
25499_1_38	Blood
25499_1_37	Stool
25499_1_36	Blood
25499_1_35	Blood
25499_1_34	Blood
25499_1_32	Blood
25499_1_30	Stool
25499_1_29	Blood
25499_1_28	Blood
25499_1_27	Blood
25499_1_26	Stool
25499_1_25	Stool
25499_1_24	Stool
25499_1_23	Blood
25499_1_21	Stool
25499_1_19	Stool
25499_1_18	Stool
25499_1_16	Stool
25499_1_15	Stool
25499_1_13	Blood
25499_1_12	Stool
25499_1_11	Blood
25580_8_37	Blood
25580_8_14	Blood
25499_1_33	Blood
25499_1_31	Blood
25499_1_22	Blood
25499_1_17	Blood
25499_1_14	Blood
25499_1_10	Stool
10562_2_54	Blood
10562_2_45	Unknown
10562_2_56	Blood
10562_2_49	Blood
10562_2_43	Stool
10541_2_56	Stool
10541_2_55	Blood
10541_2_47	Blood
10541_2_45	Blood
10541_2_31	Blood
10541_2_30	Stool
10541_2_27	Stool
10541_2_24	Blood
10541_2_22	Blood
10541_2_1	Blood
10493_1_72	Blood
10493_1_68	Blood
10493_1_66	Stool
10493_1_62	Blood
10493_1_58	Blood
10493_1_57	Blood
10493_1_53	Blood
10493_1_52	Blood
10493_1_2	Blood
10492_1_69	Stool
10492_1_68	Blood
10492_1_67	Blood
10492_1_66	Stool
10492_1_65	Blood
10492_1_61	Blood
10492_1_48	Blood
10492_1_47	Blood
10492_1_35	Blood
10492_1_34	Blood
10492_1_2	Stool
10562_2_55	Blood
10541_2_53	Unknown
10541_2_46	Blood
10493_1_78	Stool
10493_1_75	Unknown
10493_1_71	Blood
10493_1_65	Blood
10493_1_64	Blood
10493_1_51	Stool
10492_1_56	Blood
14555_2_91	-
14555_2_73	-
10562_2_72	-
10493_1_47	-
10492_1_57	-
10060_5_18	-
10060_5_15	-
10060_5_11	-
10349_1_4	-
10071_3_76	-
10060_5_9	-
10060_5_22	-
10493_1_42	-
10492_1_49	-
9953_5_49	-
9953_5_40	-
9953_5_29	-
9953_5_19	-
10562_2_76	-
10060_5_55	-
10060_5_50	-
10060_5_49	-
10060_5_42	-
9953_5_54	-
9953_5_44	-
9953_5_27	-
9953_5_2	-
10071_3_85	-
10060_5_13	-
9953_5_57	-
9953_5_52	-
9953_5_48	-
9953_5_46	-
9953_5_41	-
9953_5_39	-
9953_5_33	-
9953_5_28	-
9953_5_22	-
10071_3_74	-
10060_5_21	-
10060_5_14	-
11642_2_45	-
11642_2_42	-
10349_1_41	-
10493_1_67	-
