## Supplementary material for "Whole genome sequence analysis of *Salmonella* Typhi in Papua New Guinea reveals an established population of genotype 2.1.7 sensitive to antimicrobials": S2 Table

### Sheet: Supplementary_table_2_phage_and
Start	End
25008	25194
25187	30979
82569	82667
82574	82791
82577	82788
82577	82791
82579	82790
82581	82667
82581	82788
90570	90764
140802	141006
140802	141006
140802	141006
140804	140889
140804	141006
140804	140884
140804	141006
140806	141006
160431	160696
160704	160969
202836	202966
202837	202923
202838	202923
202838	202923
226394	226611
226394	226606
226395	226606
226397	226604
226397	226604
226518	226610
239641	239715
239715	239789
423509	424693
450683	456211
450683	456115
450774	452576
450774	452576
450774	452576
450774	456115
452760	456114
452760	456114
452760	456114
455982	456112
456363	456493
456363	456499
456363	456493
456363	456528
456363	456499
456363	456493
456363	456493
456589	456796
456590	456798
456592	456796
456592	456796
456592	456794
456592	456794
456709	456794
456709	456794
498762	502086
560020	560096
560020	560096
602429	602592
602537	602700
737077	737203
741613	741786
751192	751913
751195	751909
751195	751909
751195	751909
751196	751909
751196	751912
751196	751909
751196	751913
751196	751909
751196	751909
751196	751909
751196	751920
751196	751909
751196	751912
751197	751909
751197	751909
751197	751909
751197	751909
751197	751909
751197	751909
751197	751913
751197	751909
751197	751909
751197	751909
751197	751909
773992	774713
773993	774713
773993	774713
773993	774713
773996	774713
773996	774713
773996	774713
773997	774713
773997	774714
773997	774722
773997	774713
773997	774713
773997	774713
773997	774713
773997	774713
773997	774713
773997	774713
773997	774713
773997	774713
773997	774713
773997	774713
774001	774713
774001	774713
774001	774713
774001	774713
774001	774714
781582	782304
781583	782304
781583	782305
781587	782304
781587	782304
781587	782304
781587	782304
781587	782304
781587	782304
781587	782306
781587	782304
781587	782304
781588	782304
781588	782306
781588	782306
781588	782304
781588	782313
781588	782304
781588	782306
781588	782304
781588	782304
781588	782305
781592	782304
781592	782305
781592	782304
781592	782304
793313	793399
822299	842362
822299	842362
822837	823042
822838	823042
822840	823044
822840	823044
822840	823045
822840	823040
846803	847522
846804	847522
846804	847522
846804	847522
846804	847522
846804	847522
846805	847522
846805	847522
846805	847522
846805	847522
846805	847522
846806	847523
846806	847522
846806	847522
846806	847522
846806	847522
846806	847522
846806	847522
846806	847522
846806	847522
846806	847522
846810	847522
846810	847522
846810	847522
846810	847522
846810	847523
859664	860384
859666	860386
859667	860384
859667	860384
859667	860385
859667	860384
859667	860385
859667	860384
859667	860385
859667	860385
859667	860385
859667	860384
859668	860393
859668	860384
859668	860384
859668	860385
859668	860386
859668	860385
859668	860385
859668	860385
859668	860384
859672	860386
859672	860384
859672	860385
859672	860385
859672	860384
877106	877188
877107	877183
877212	877294
877213	877289
1050435	1050653
1050435	1050514
1050435	1050514
1050514	1050653
1050575	1050792
1050653	1050926
1050714	1050792
1050773	1050893
1050907	1051199
1050926	1051065
1050987	1051065
1051046	1051166
1051180	1051299
1051180	1051299
1092676	1092793
1105047	1112942
1156015	1161640
1156015	1161759
1156015	1157937
1156030	1157937
1156135	1157937
1156135	1157937
1158282	1161636
1158282	1161636
1158282	1161636
1158282	1161636
1161504	1161640
1161682	1161758
1171121	1171197
1171121	1171197
1195010	1195208
1196030	1196228
1209158	1209382
1218895	1219119
1229851	1229997
1229911	1230010
1229911	1230003
1229911	1230000
1229911	1229997
1315132	1315867
1315149	1315870
1315150	1315867
1315150	1315867
1315151	1315869
1315151	1315867
1315151	1315867
1315151	1315867
1315151	1315867
1315151	1315867
1315151	1315867
1315151	1315867
1315151	1315870
1315151	1315867
1315151	1315870
1315151	1315867
1315151	1315867
1315151	1315867
1315151	1315868
1315151	1315867
1315151	1315868
1315155	1315867
1315155	1315868
1315155	1315867
1315155	1315867
1376268	1376989
1376268	1376988
1376270	1376989
1376270	1376989
1376270	1376988
1376271	1376988
1376271	1376988
1376271	1376989
1376271	1376988
1376271	1376989
1376271	1376989
1376271	1376989
1376272	1376988
1376272	1376988
1376272	1376988
1376272	1376989
1376272	1376989
1376272	1376988
1376272	1376990
1376272	1376989
1376272	1376988
1376276	1376989
1376276	1376988
1376276	1376989
1376276	1376988
1407698	1407869
1407756	1407927
1420003	1420207
1420003	1420208
1420005	1420207
1420005	1420207
1420005	1420207
1420005	1420205
1420122	1420208
1420122	1420208
1475288	1475482
1525089	1545209
1525089	1545209
1526139	1526858
1526139	1526858
1526140	1526861
1526141	1526858
1526141	1526858
1526142	1526860
1526142	1526858
1526142	1526858
1526142	1526858
1526142	1526858
1526142	1526862
1526142	1526858
1526142	1526858
1526142	1526863
1526142	1526863
1526142	1526858
1526142	1526861
1526142	1526858
1526142	1526858
1526142	1526858
1526142	1526859
1526142	1526858
1526142	1526859
1526146	1526858
1526146	1526859
1526146	1526858
1550015	1550184
1550184	1550353
1583520	1583598
1583612	1583687
1583722	1583797
1583913	1583991
1659075	1659257
1659078	1659213
1659123	1659258
1659210	1659392
1662741	1662822
1662741	1662822
1662959	1663036
1663169	1663250
1663169	1663397
1733158	1733876
1733158	1733876
1733158	1733876
1733158	1733876
1733158	1733876
1733158	1733876
1733159	1733876
1733159	1733876
1733159	1733876
1733159	1733876
1733159	1733876
1733160	1733876
1733160	1733876
1733160	1733876
1733160	1733876
1733160	1733876
1733160	1733876
1733160	1733876
1733160	1733876
1733160	1733876
1733160	1733876
1733164	1733876
1733164	1733876
1733164	1733876
1733164	1733876
1786437	1786526
1807024	1807266
1807024	1807266
1807024	1807266
1807024	1807342
1819373	1829583
1819376	1819587
1819412	1829583
1819454	1819665
1827487	1828243
1951507	1952224
1951508	1952224
1951508	1952224
1951509	1952224
1951509	1952224
1951509	1952229
1951512	1952224
1951512	1952225
1951512	1952224
1951512	1952224
1951512	1952225
1951512	1952224
1951512	1952225
1951512	1952224
1951512	1952224
1951512	1952224
1951512	1952224
1951512	1952225
1951512	1952224
1951512	1952225
1951512	1952224
1951512	1952224
1951512	1952224
1951512	1952225
1951512	1952224
1954715	1955436
1954719	1955436
1954719	1955438
1954719	1955436
1954720	1955436
1954720	1955436
1954720	1955437
1954720	1955436
1954720	1955437
1954720	1955440
1954720	1955436
1954720	1955437
1954720	1955437
1954720	1955439
1954720	1955440
1954720	1955438
1954720	1955438
1954720	1955437
1954720	1955438
1954720	1955438
1954720	1955436
1954721	1955437
1954724	1955436
1954724	1955437
1954724	1955436
1957587	1957708
1964853	1965064
1964853	1965064
1964853	1965073
1964855	1965062
1964855	1965062
1964976	1965065
2004140	2004751
2004141	2004381
2004324	2004936
2004325	2004566
2004510	2004751
2004695	2005012
2048339	2049061
2048341	2049062
2048341	2049062
2048342	2049069
2048345	2049061
2048345	2049072
2048345	2049061
2048345	2049063
2048345	2049061
2048345	2049061
2048345	2049061
2048345	2049062
2048345	2049063
2048345	2049062
2048345	2049061
2048345	2049069
2048345	2049062
2048345	2049062
2048345	2049061
2048345	2049062
2048345	2049061
2048349	2049063
2048349	2049061
2048349	2049062
2048349	2049061
2105048	2105783
2105061	2105783
2105064	2105783
2105064	2105785
2105065	2105783
2105065	2105784
2105065	2105783
2105065	2105784
2105065	2105783
2105065	2105784
2105065	2105784
2105065	2105791
2105066	2105783
2105066	2105785
2105066	2105784
2105066	2105783
2105066	2105784
2105066	2105784
2105066	2105784
2105066	2105783
2105067	2105784
2105068	2105783
2105068	2105784
2105068	2105783
2105071	2105785
2128732	2128862
2128775	2128860
2128775	2128861
2128780	2128860
2165867	2166071
2165868	2166072
2165870	2166071
2165870	2166071
2165870	2166069
2203510	2204230
2203510	2204231
2203511	2204230
2203512	2204230
2203512	2204233
2203512	2204230
2203512	2204231
2203512	2204232
2203513	2204226
2203513	2204231
2203513	2204231
2203513	2204230
2203513	2204232
2203513	2204226
2203513	2204230
2203514	2204230
2203514	2204231
2203514	2204232
2203514	2204230
2203514	2204232
2203514	2204226
2203514	2204233
2203514	2204230
2203514	2204230
2203514	2204233
2235680	2235797
2237167	2237889
2237169	2237889
2237171	2237889
2237171	2237889
2237171	2237890
2237172	2237891
2237172	2237889
2237172	2237889
2237172	2237889
2237172	2237889
2237172	2237894
2237172	2237889
2237173	2237889
2237173	2237892
2237173	2237894
2237173	2237893
2237173	2237889
2237173	2237892
2237173	2237889
2237173	2237889
2237173	2237890
2237177	2237889
2237177	2237890
2237177	2237889
2237177	2237889
2237177	2237889
2388928	2389684
2400709	2401441
2400709	2401437
2400709	2401437
2400709	2401437
2400709	2401437
2400709	2401440
2400709	2401437
2400709	2401447
2400709	2401437
2400709	2401437
2400709	2401437
2400709	2401440
2400709	2401437
2400710	2401437
2400710	2401437
2400710	2401437
2400710	2401437
2400710	2401437
2400710	2401444
2400710	2401444
2400710	2401437
2400710	2401442
2400710	2401437
2400710	2401441
2400710	2401437
2400710	2401437
2400710	2401440
2405340	2405466
2440744	2440955
2441292	2441503
2464243	2464464
2464336	2464557
2512384	2512531
2512444	2512531
2512444	2512533
2569743	2569911
2572300	2572468
2584655	2585382
2584655	2585379
2584660	2585379
2584661	2585379
2584661	2585379
2584661	2585379
2584661	2585379
2584662	2585375
2584662	2585379
2584662	2585379
2584662	2585379
2584662	2585386
2584662	2585379
2584663	2585379
2584663	2585379
2584663	2585379
2584663	2585379
2584663	2585379
2584663	2585379
2584663	2585375
2584663	2585379
2584663	2585375
2584663	2585379
2584663	2585379
2584663	2585379
2629035	2629756
2629039	2629752
2629039	2629752
2629040	2629763
2629040	2629752
2629040	2629752
2629040	2629752
2629040	2629752
2629040	2629752
2629040	2629756
2629040	2629752
2629040	2629752
2629040	2629755
2629040	2629760
2629040	2629752
2629040	2629756
2629040	2629752
2629040	2629752
2629040	2629761
2629040	2629752
2629040	2629752
2629040	2629755
2629040	2629752
2629040	2629759
2629040	2629761
2633899	2634104
2633900	2634104
2633900	2634107
2633902	2634104
2633904	2634106
2658550	2658671
2660473	2661192
2660473	2661192
2660473	2661192
2660474	2661192
2660475	2661188
2660475	2661193
2660475	2661192
2660476	2661188
2660476	2661192
2660476	2661192
2660476	2661196
2660476	2661192
2660476	2661192
2660476	2661193
2660476	2661192
2660476	2661192
2660476	2661192
2660476	2661188
2660476	2661192
2660476	2661188
2660476	2661200
2660476	2661192
2660476	2661194
2660476	2661193
2660476	2661192
2823689	2823765
2823689	2823765
2831053	2851120
2831053	2851120
2870698	2870790
2870698	2870790
2870713	2870790
2895086	2895215
2895118	2895210
2895127	2895215
2898407	2898650
2898562	2898691
2898567	2898659
2900392	2900480
2900392	2900635
2900398	2900475
2945660	2945749
3100952	3101163
3100952	3101163
3100954	3101042
3100954	3101166
3100956	3101163
3100956	3101042
3100956	3101163
3151192	3156984
3157316	3157502
3177501	3178226
3177501	3178226
3177506	3178226
3177507	3178225
3177507	3178228
3177507	3178226
3177507	3178227
3177508	3178221
3177508	3178227
3177508	3178228
3177508	3178227
3177508	3178221
3177508	3178229
3177509	3178230
3177509	3178231
3177509	3178227
3177509	3178226
3177509	3178226
3177509	3178227
3177509	3178221
3177509	3178228
3177509	3178229
3177509	3178237
3177509	3178244
3177509	3178231
3200352	3200519
3204959	3205126
3310767	3315753
3331955	3332119
3334295	3335013
3334296	3335009
3334296	3335013
3334296	3335013
3334296	3335013
3334296	3335013
3334296	3335013
3334296	3335009
3334296	3335013
3334296	3335017
3334296	3335013
3334296	3335013
3334296	3335013
3334297	3335014
3334297	3335013
3334297	3335013
3334297	3335014
3334297	3335014
3334297	3335013
3334297	3335009
3334297	3335013
3334297	3335009
3334297	3335013
3334297	3335017
3334297	3335017
3347977	3348054
3348095	3348172
3350876	3350951
3351114	3351189
3351194	3351275
3351194	3351271
3351194	3351420
3362133	3362345
3362135	3362342
3362135	3362342
3362135	3362342
3362135	3362342
3397855	3398574
3397856	3398575
3397856	3398574
3397856	3398574
3397856	3398574
3397856	3398575
3397857	3398580
3397857	3398574
3397857	3398574
3397857	3398574
3397857	3398574
3397857	3398570
3397857	3398574
3397858	3398574
3397858	3398574
3397858	3398574
3397858	3398574
3397858	3398574
3397858	3398574
3397858	3398570
3397858	3398574
3397858	3398570
3397858	3398576
3397858	3398575
3397858	3398574
3405438	3425578
3405438	3425578
3407798	3408018
3407805	3408019
3407805	3408016
3407807	3408019
3407809	3408016
3570309	3573940
3570314	3570447
3570318	3570447
3570489	3576017
3570585	3576019
3570585	3575926
3570586	3573940
3570586	3573940
3570588	3570718
3574124	3575926
3574124	3575926
3574124	3575926
3582493	3583215
3582493	3583214
3582496	3583215
3582496	3583214
3582496	3583214
3582496	3583216
3582497	3583214
3582497	3583214
3582497	3583214
3582497	3583215
3582497	3583214
3582497	3583214
3582497	3583214
3582497	3583215
3582497	3583216
3582497	3583217
3582497	3583217
3582497	3583215
3582497	3583216
3582497	3583214
3582498	3583216
3582499	3583214
3582499	3583215
3582499	3583214
3582502	3583215
3591549	3592265
3591549	3592265
3591549	3592265
3591549	3592261
3591549	3592265
3591549	3592266
3591549	3592269
3591550	3592261
3591550	3592265
3591550	3592265
3591550	3592265
3591550	3592265
3591550	3592265
3591550	3592266
3591550	3592265
3591550	3592265
3591550	3592265
3591550	3592261
3591550	3592265
3591550	3592261
3591550	3592284
3591550	3592269
3591550	3592266
3591550	3592271
3591550	3592265
3768045	3768252
3768050	3768250
3768050	3768250
3768050	3768250
3768050	3768250
3768050	3768252
3796324	3799648
3904716	3904804
3904717	3904918
3904717	3904803
3904831	3905036
3904831	3904917
3904948	3905036
3904949	3905035
3939186	3939349
3981109	3986094
4050193	4050912
4050193	4050912
4050193	4050914
4050193	4050912
4050194	4050912
4050194	4050913
4050194	4050913
4050194	4050913
4050194	4050912
4050194	4050914
4050194	4050912
4050195	4050912
4050195	4050912
4050195	4050912
4050195	4050913
4050195	4050914
4050195	4050912
4050195	4050913
4050195	4050915
4050195	4050914
4050195	4050912
4050196	4050914
4050197	4050913
4050200	4050912
4050200	4050913
4050200	4050913
4099599	4099676
4099600	4099676
4099831	4099908
4099832	4099908
4129737	4129909
4130983	4131415
4131679	4132087
4131679	4131994
4131679	4131901
4131772	4132180
4131865	4132039
4131958	4132180
4132931	4133363
4173068	4173218
4207532	4207729
4250869	4251066
4254422	4254806
4254507	4254891
4254618	4254891
4406218	4409881
4406231	4406359
4406231	4406359
4406494	4406659
4406523	4412149
4406523	4412167
4406527	4409881
4406527	4409881
4406527	4409881
4410226	4412028
4410226	4412028
4410226	4412134
4410226	4412175
4468122	4468208
4468122	4468208
4468122	4468208
4513318	4513468
4529419	4537314
4538775	4539498
4538775	4539497
4538776	4539497
4538777	4539497
4538777	4539497
4538777	4539498
4538778	4539497
4538778	4539497
4538778	4539498
4538779	4539497
4538779	4539497
4538779	4539497
4538779	4539506
4538779	4539497
4538780	4539498
4538780	4539498
4538780	4539497
4538780	4539497
4538780	4539498
4538780	4539497
4538780	4539497
4538781	4539497
4538782	4539502
4538782	4539497
4538785	4539497
4540974	4546719
4540975	4541051
4541093	4541229
4541093	4546737
4541097	4544451
4541097	4544451
4541097	4544451
4541097	4544451
4544796	4546598
4544796	4546598
4544796	4546704
4544796	4546737
4689964	4690093
4689965	4695434
4689967	4690094
4690093	4695525
4690093	4695527
4690094	4693448
4690094	4693448
4690094	4693448
4690096	4690226
4693632	4695434
4693632	4695434
4693632	4695434
4726790	4727974
4732014	4732147
4732019	4737594
4732021	4732148
4732147	4737488
4732147	4737488
4732148	4735502
4732148	4735502
4732148	4735502
4732150	4732280
4735686	4737609
4735686	4737635
4735686	4737627
1877966	1922592
2410086	2442136
2650405	2656565
3307735	3319276
4164709	4213056
4492613	4543425
4334696	4341550
