## Supplementary material for "Whole genome sequence analysis of *Salmonella* Typhi in Papua New Guinea reveals an established population of genotype 2.1.7 sensitive to antimicrobials": S3 Table

### Sheet: Supplementary_table_3_outgroup_
ID	Accession_number	Country	Year	Publication	Genotype	PNG_217_phylogeny_outgroup	Clade_21_global_phylogeny_outgroup
ParatyphiA_AKU1	FM200053	Pakistan	2002	Holt et al. 2009	-	Yes	Yes
8490_6_61	ERR213279	Fiji	1994	Wong et al. 2016	4.2.3	Yes	Yes
8490_5_25	ERR213243	Fiji	2011	Wong et al. 2016	4.2.2	Yes	Yes
8447_8_28	ERR204271	Fiji	2008	Wong et al. 2016	4.2.1	Yes	Yes
9475_6_92	ERR279189	Malawi	2006	Wong et al. 2016	4.1.1	Yes	Yes
10071_8_55	ERR338124	Samoa	2012	Wong et al. 2016	3.5.4	Yes	Yes
10492_1_5	ERR352258	Samoa	2010	Wong et al. 2016	3.5.3	Yes	Yes
10060_6_15	ERR331312	Laos	2010	Wong et al. 2016	3.5.2	Yes	Yes
10493_1_76	ERR352501	Fiji	1985	Wong et al. 2016	3.5.1	Yes	Yes
7468_7_78	ERR108677	Tanzania	2009	Wong et al. 2016	3.3.1	Yes	Yes
10592_2_25	ERR360473	Pakistan	2003	Wong et al. 2016	3.2.2	Yes	Yes
10060_6_66	ERR331363	Laos	2010	Wong et al. 2016	3.2.1	Yes	Yes
9953_5_15	ERR326611	Indonesia	2010	Wong et al. 2016	3.1.2	Yes	Yes
10593_2_58	ERR360671	Benin	2004	Wong et al. 2016	3.1.1	Yes	Yes
10541_2_6	ERR357443	India	2012	Wong et al. 2016	3.0.2	Yes	Yes
10593_2_45	ERR360658	Morocco	2000	Wong et al. 2016	3.0.1	Yes	Yes
10561_2_5	ERR357580	Democratic Republic of the Congo	2011	Wong et al. 2016	2.5.1	Yes	Yes
10071_3_40	ERR338016	South Africa	2006	Wong et al. 2016	2.4.1	Yes	Yes
10493_1_70	ERR352495	Fiji	1983	Wong et al. 2016	2.3.5	Yes	Yes
9953_5_69	ERR326665	Laos	2010	Wong et al. 2016	2.3.4	Yes	Yes
10593_2_49	ERR360662	Bangladesh	2000	Wong et al. 2016	2.3.3	Yes	Yes
10592_2_59	ERR360507	Mali	1999	Wong et al. 2016	2.3.2	Yes	Yes
10593_2_56	ERR360669	Cameroon	2007	Wong et al. 2016	2.3.1	Yes	Yes
9475_4_57	ERR279353	India	2004	Wong et al. 2016	2.2.4	Yes	Yes
10209_5_36	ERR340792	Laos	2002	Wong et al. 2016	2.2.3	Yes	Yes
10562_2_12	ERR357767	India	2011	Wong et al. 2016	2.2.2	Yes	Yes
10493_1_15	ERR352440	India	2012	Wong et al. 2016	2.2.1	Yes	Yes
9953_5_57	ERR326653	Indonesia	2007	Wong et al. 2016	2.1.9	Yes	No
9953_5_54	ERR326650	Indonesia	2006	Wong et al. 2016	2.1.8	Yes	No
10060_5_49	ERR331252	Indonesia	2009	Wong et al. 2016	2.1.6	Yes	No
10493_1_42	ERR352467	Indonesia	2011	Wong et al. 2016	2.1.5	Yes	No
10349_1_2	ERR343250	Western_Asia	2002	Wong et al. 2016	2.1.4	Yes	No
10071_3_76	ERR338052	Indonesia	2004	Wong et al. 2016	2.1.3	Yes	No
10349_1_3	ERR343251	Western_Asia	2002	Wong et al. 2016	2.1.2	Yes	No
10060_5_18	ERR331221	Indonesia	2006	Wong et al. 2016	2.1.1	Yes	No
10349_1_73	ERR343321	Mexico	2011	Wong et al. 2016	2.0.2	Yes	Yes
10592_2_2	ERR360450	Pakistan	2003	Wong et al. 2016	2.0.1	Yes	Yes
10561_2_77	ERR357652	Vietnam	1993	Wong et al. 2016	1.2.1	Yes	Yes
10493_1_28	ERR352453	Unknown	2011	Wong et al. 2016	1.1.4	Yes	Yes
10592_2_63	ERR360511	Democratic Republic of the Congo	1976	Wong et al. 2016	1.1.3	Yes	Yes
10593_2_14	ERR360627	Algeria	2005	Wong et al. 2016	1.1.1	Yes	Yes
10592_2_38	ERR360486	Peru	1998	Wong et al. 2016	0.1.3	Yes	Yes
10593_2_55	ERR360668	Algeria	1999	Wong et al. 2016	0.1.2	Yes	Yes
10592_2_57	ERR360505	Cameroon	2001	Wong et al. 2016	0.1.1	Yes	Yes
10349_1_89	ERR343337	India	2002	Wong et al. 2016	0.0.3	Yes	Yes
10562_2_20	ERR357775	Indonesia	2011	Wong et al. 2016	0.0.2	Yes	Yes
10593_2_44	ERR360657	Cameroon	1998	Wong et al. 2016	0.0.1	Yes	Yes
8490_6_49	ERR213267	Fiji	1996	Wong et al. 2016	4.2	Yes	Yes
10071_8_60	ERR338129	Samoa	2012	Wong et al. 2016	4.1	Yes	Yes
8490_6_44	ERR213262	Fiji	1996	Wong et al. 2016	3.5	Yes	Yes
9953_5_93	ERR326689	Laos	2008	Wong et al. 2016	3.4	Yes	Yes
10592_2_17	ERR360465	Pakistan	2003	Wong et al. 2016	3.3	Yes	Yes
10593_2_18	ERR360631	China	2002	Wong et al. 2016	3.1	Yes	Yes
10060_5_34	ERR331237	Indonesia	2011	Wong et al. 2016	3	Yes	Yes
10349_1_5	ERR343253	India	2002	Wong et al. 2016	2.5	Yes	Yes
10071_3_68	ERR338044	South Africa	2009	Wong et al. 2016	2.4	Yes	Yes
10060_6_73	ERR331370	Tanzania	2006	Wong et al. 2016	2.2	Yes	Yes
10541_2_8	ERR357445	EastTimor	2011	Wong et al. 2016	2.1	Yes	No
10592_2_5	ERR360453	Pakistan	2003	Wong et al. 2016	2	Yes	Yes
10592_2_36	ERR360484	Algeria	2009	Wong et al. 2016	0.1	Yes	Yes
